# Predicting the Tumor Microenvironment Composition and Immunotherapy Response in Non-Small Cell Lung Cancer from Digital Histopathology Images

**DOI:** 10.1101/2024.06.11.24308696

**Authors:** Sushant Patkar, Alex Chen, Alina Basnet, Amber Bixby, Rahul Rajendran, Rachel Chernet, Susan Faso, Prashant A. Kumar, Devashish Desai, Ola El-Zammar, Christopher Curtiss, Saverio J. Carello, Michel Nasr, Peter Choyke, Stephanie Harmon, Baris Turkbey, Tamara Jamaspishvili

## Abstract

Immune checkpoint inhibitors (ICI) have become integral to treatment of non-small cell lung cancer (NSCLC). However, reliable biomarkers predictive of immunotherapy efficacy are limited. Here, we introduce HistoTME, a novel weakly supervised deep learning approach to infer the tumor microenvironment (TME) composition directly from histopathology images of NSCLC patients. We show that HistoTME accurately predicts the expression of 30 distinct cell type-specific molecular signatures directly from whole slide images, achieving an average Pearson correlation of 0.5 with the ground truth on independent tumor cohorts. Furthermore, we find that HistoTME-predicted microenvironment signatures and their underlying interactions improve prognostication of lung cancer patients receiving immunotherapy, achieving an AUROC of 0.75[95% CI: 0.61-0.88] for predicting treatment responses following first-line ICI treatment, utilizing an external clinical cohort of 652 patients. Collectively, HistoTME presents an effective approach for interrogating the TME and predicting ICI response, complementing PD-L1 expression, and bringing us closer to personalized immuno-oncology.
