## Supplementary Table 1 for "Predicting the Tumor Microenvironment Composition and Immunotherapy Response in Non-Small Cell Lung Cancer from Digital Histopathology Images"

### Sheet: Sheet1
Supplementary Table 1. Summary of the clinical demographics of the SUNY Upstate NSCLC cohort
A total of 652 patients with whole slide imaging and/or clinical follow-up data were analyzed in this study.
PD-L1 manual scoring was performed by expert pathologists using an FDA-approved assay and scoring guidelines at LabCorp
In an event where multiple biopsies were taken from a single patient, the overall PD-L1 score assigned to that patient was maximum of PD-L1 scores assigned to each biopsy
The full clinical table is accessible from the GitHub repository.
Clinical Feature	Description	Summary
Race	Caucasian	586
	African American	43
	Other	21
age	Median (Min-Max)	67(42-91)
sex	Male	304
	Female	348
Histological Subtype	LUAD	416
	LUSC	172
	Other	63
Histological Grade	G1	24
	G2	158
	G3	343
	G4	3
Smoking History	Current	232
	Former	375
	Never	40
Received IO treatment	Yes	292
	No	360
IO treatment type	ICI monotherapy	128
	ICI + chemo	164
IO treatment line	Definitive	15
	Adjuvant	32
	First	182
	Second	64
	Subsequent	35
Overall survival time	Median (Min-Max) days	855(0-8538)
Stage	I	231
	II	60
	III	101
	IV	224
Treatment response	Responder	120
	Non responder	111
	TPS < 1%	195
PD-L1 score	TPS 1 - 49%	260
	TPS ≥ 50%	183
specimen type	resection	82
	needle biopsy	570
