## Supplementary Table 2 for "Predicting the Tumor Microenvironment Composition and Immunotherapy Response in Non-Small Cell Lung Cancer from Digital Histopathology Images"

### Sheet: Sheet1
Supplementary Table 2. Overview of reagents used for serial immunohistochemical staining of surgical resection specimens from the SUNY Upstate NSCLC cohort.
Primary Ab (Clone)	Manufacture	Catalogue number	Isotype	Concentration (ug/ml)	Incubation	Antigen retrieval	Detection
CD3 (2GVG)*	Roche	790-4341	Rabbit Monoclonal	0.4	16 min, 36 C	Ultra CC1 36min@95C	UltraView DAB (760-500)
CD20 (L26)*	Roche	760-2531	Mouse Monoclonal	0.3	8 min, 36 C	Ultra CC1 36min@95C	UltraView RED (760-501)
CD4 (SP35)**	Roche	790-4423	Rabbit Monoclonal	2.5	16 min, 36 C	Ultra CC1 36min@95C	UltraView DAB (760-500)
CD8 (SP57)**	Roche	790-4460	Rabbit Monoclonal	0.4	16 min, 36 C	Ultra CC1 36min@95C	UltraView RED (760-501)
CD163 (MRQ-26)	Roche	760-4437	Mouse Monoclonal	0.2	32 min, 36 C	Ultra CC1 64min@95C	UltraView RED (760-501)
P40 (BC28)	Roche	790-4950	Mouse Monoclonal	0.4	32 min, 36 C	Ultra CC1 64min@95C	UltraView DAB (760-500)
Pan-CK (AE1/AE3/PCK26)	Roche	760-2595	Mouse Monoclonal	46.3	8 min, 36 C	Ultra CC1 36min@95C+P3 4min	UltraView DAB (760-500)
TTF-1 (8G7G3/1)	Roche	790-4398	Rabbit Monoclonal	7	32 min, 36 C	Ultra CC1 64min@95C	UltraView DAB (760-500)
FOXP3 (236A/E7)	BioCare Medical	API 3164 AA	Mouse Monoclonal	10	32 min, 36C	Ultra CC1 36min@95C	UltraView DAB (760-500)
* dual staining for brown (UltraView DAB, 750-500) + red (UltraView Red, 760-501) chromagens for CD3 and CD20
** dual staining for brown (UltraView DAB, 750-500) + red (UltraView Red, 760-501) chromagens for CD4 and CD8
